# A Phenome-Wide Association Study of genes associated with COVID-19 severity reveals shared genetics with complex diseases in the Million Veteran Program

**DOI:** 10.1101/2021.05.18.21257396

**Authors:** Anurag Verma, Noah Tsao, Lauren Thomann, Yuk-Lam Ho, Sudha Iyengar, Shiuh-Wen Luoh, Rotonya Carr, Dana Crawford, Jimmy T. Efird, Jennifer Huffman, Adriana Hung, Kerry Ivey, Michael Levin, Julie Lynch, Pradeep Natarajan, Saiju Pyarajan, Alexander Bick, Lauren Costa, Giulio Genovese, Richard Hauger, Ravi Madduri, Gita Pathak, Renato Polimanti, Benjamin Voight, Marijana Vujkovic, Maryam Zekavat, Hongyu Zhao, Marylyn D Ritchie, VA Million Veteran Program COVID-19 Science Initiative, Kyong-Mi Chang, Kelly Cho, Juan P. Casas, Philip S. Tsao, J. Michael Gaziano, Christopher O’Donnell, Scott Damrauer, Katherine Liao

## Abstract

The study aims to determine the shared genetic architecture between COVID-19 severity with existing medical conditions using electronic health record (EHR) data. We conducted a Phenome-Wide Association Study (PheWAS) of genetic variants associated with critical illness (n=35) or hospitalization (n=42) due to severe COVID-19 using genome-wide association summary from the Host Genetics Initiative. PheWAS analysis was performed using genotype-phenotype data from the Veterans Affairs Million Veteran Program (MVP). Phenotypes were defined by International Classification of Diseases (ICD) codes mapped to clinically relevant groups using published PheWAS methods. Among 658,582 Veterans, variants associated with severe COVID-19 were tested for association across 1,559 phenotypes. Variants at the *ABO* locus (rs495828, rs505922) associated with the largest number of phenotypes (n_rs495828_= 53 and n_rs505922_=59); strongest association with venous embolism, odds ratio (OR_rs495828_ 1.33 (p=1.32 × 10^−199^), and thrombosis OR_rs505922_ 1.33, p=2.2 ×10^−265^. Among 67 respiratory conditions tested, 11 had significant associations including *MUC5B* locus (rs35705950) with increased risk of idiopathic fibrosing alveolitis OR 2.83, p=4.12 × 10^−191^; *CRHR1 (*rs61667602) associated with reduced risk of pulmonary fibrosis, OR 0.84, p=2.26× 10^−12^. The *TYK2* locus (rs11085727) associated with reduced risk for autoimmune conditions, e.g., psoriasis OR 0.88, p=6.48 ×10^−23^, lupus OR 0.84, p=3.97 × 10^−06^. PheWAS stratified by genetic ancestry demonstrated differences in genotype-phenotype associations across ancestry. *LMNA* (rs581342) associated with neutropenia OR 1.29 p=4.1 × 10^−13^ among Veterans of African ancestry but not European. Overall, we observed **a** shared genetic architecture between COVID-19 severity and conditions related to underlying risk factors for severe and poor COVID-19 outcomes. Differing associations between genotype-phenotype across ancestries may inform heterogenous outcomes observed with COVID-19. Divergent associations between risk for severe COVID-19 with autoimmune inflammatory conditions both respiratory and non-respiratory highlights the shared pathways and fine balance of immune host response and autoimmunity and caution required when considering treatment targets.
