## Supplemental Table 1 for "A Phenome-Wide Association Study of genes associated with COVID-19 severity reveals shared genetics with complex diseases in the Million Veteran Program"

### Sheet: S1 Table
S1 Table. List of lead variants from critical ill and hospitalized COVID GWAS included in the study.
SNP	CHR	BP	Allele1	Allele2	HGI_Beta	HGI_StdErr	HGI_P	GWAS_Source	Variant_Effect
rs35508621	3	45880481	C	T	0.38931	0.019471	6.0917e-89	Hospitalized_COVID_GWAS	CODING_TRANSCRIPT_INTRON_VARIANT
rs67959919	3	45871908	A	G	0.59355	0.031234	1.6043e-80	Critial_ill_COVID_GWAS	CODING_TRANSCRIPT_INTRON_VARIANT
rs2277732	19	4723670	A	C	0.11697	0.012151	6.1912e-22	Hospitalized_COVID_GWAS,Critial_ill_COVID_GWAS	FIVE_PRIME_UTR_INTRON_VARIANT
rs13050728	21	34615210	C	T	-0.10657	0.0113	4.0686e-21	Hospitalized_COVID_GWAS,Critial_ill_COVID_GWAS	CODING_TRANSCRIPT_INTRON_VARIANT
rs505922	9	136149229	T	C	-0.099884	0.010789	2.0889e-20	Hospitalized_COVID_GWAS	CODING_TRANSCRIPT_INTRON_VARIANT
rs11085727	19	10466123	T	C	0.17253	0.01974	2.3333e-18	Critial_ill_COVID_GWAS,Hospitalized_COVID_GWAS	CODING_TRANSCRIPT_INTRON_VARIANT
rs10774679	12	113374748	T	C	0.075824	0.010966	4.6954e-12	Hospitalized_COVID_GWAS	UPSTREAM_GENE_VARIANT
rs61667602	17	43785349	C	T	-0.093554	0.013718	9.1279e-12	Hospitalized_COVID_GWAS	FIVE_PRIME_UTR_INTRON_VARIANT
rs1405655	19	50882619	C	T	0.075181	0.011072	1.1208e-11	Hospitalized_COVID_GWAS,Critial_ill_COVID_GWAS	CODING_TRANSCRIPT_INTRON_VARIANT
rs766826	11	34528766	T	C	-0.082134	0.012104	1.155e-11	Hospitalized_COVID_GWAS	CODING_TRANSCRIPT_INTRON_VARIANT
rs111837807	6	31121232	C	T	0.20363	0.030414	2.152e-11	Critial_ill_COVID_GWAS,Hospitalized_COVID_GWAS	CODING_TRANSCRIPT_INTRON_VARIANT
rs35154152	1	155172725	C	T	-0.20528	0.030721	2.3574e-11	Critial_ill_COVID_GWAS	SYNONYMOUS_VARIANT
rs9367106	6	41483390	C	G	0.20225	0.030515	3.4038e-11	Hospitalized_COVID_GWAS	INTERGENIC_VARIANT
rs10774671	12	113357193	A	G	0.12569	0.018988	3.6032e-11	Critial_ill_COVID_GWAS	SPLICE_ACCEPTOR_VARIANT
rs77534576	17	47940666	T	C	0.20794	0.032587	1.7585e-10	Hospitalized_COVID_GWAS	INTERGENIC_VARIANT
rs495828	9	136154867	G	T	-0.13432	0.021747	6.5649e-10	Critial_ill_COVID_GWAS	UPSTREAM_GENE_VARIANT
rs67579710	1	155173527	A	G	-0.10348	0.01695	1.0252e-09	Hospitalized_COVID_GWAS	CODING_TRANSCRIPT_INTRON_VARIANT
rs12660421	6	41488378	A	G	0.35506	0.05832	1.1424e-09	Critial_ill_COVID_GWAS	DOWNSTREAM_GENE_VARIANT
rs11702230	21	35377591	T	C	0.099731	0.016847	3.223e-09	Hospitalized_COVID_GWAS	INTERGENIC_VARIANT
rs12809318	12	133140840	C	T	-0.062781	0.01094	9.5289e-09	Hospitalized_COVID_GWAS	CODING_TRANSCRIPT_INTRON_VARIANT
rs35705950	11	1241221	T	G	-0.11177	0.019621	1.2224e-08	Hospitalized_COVID_GWAS,Critial_ill_COVID_GWAS	UPSTREAM_GENE_VARIANT
rs8080583	17	44162597	A	C	-0.12662	0.02259	2.0785e-08	Critial_ill_COVID_GWAS	CODING_TRANSCRIPT_INTRON_VARIANT
rs9896243	17	44826056	G	C	-0.13155	0.023794	3.2234e-08	Critial_ill_COVID_GWAS	CODING_TRANSCRIPT_INTRON_VARIANT
rs9501257	6	33055355	G	A	0.17269	0.031483	4.1339e-08	Critial_ill_COVID_GWAS	THREE_PRIME_UTR_EXON_VARIANT
rs12259804	10	115573378	C	T	-0.27547	0.050489	4.8674e-08	Critial_ill_COVID_GWAS	INTERGENIC_VARIANT
rs1250993	10	81399565	G	C	0.12403	0.022806	5.3767e-08	Critial_ill_COVID_GWAS	INTERGENIC_VARIANT
rs147812915	17	47858295	T	C	0.23438	0.044137	1.0943e-07	Critial_ill_COVID_GWAS	INTERGENIC_VARIANT
rs721917	10	81706324	G	A	0.055247	0.010641	2.0819e-07	Hospitalized_COVID_GWAS	SYNONYMOUS_VARIANT
rs111783124	21	35362848	A	G	0.13532	0.026097	2.1558e-07	Critial_ill_COVID_GWAS	INTERGENIC_VARIANT
rs7560588	2	60727416	A	G	-0.12371	0.023928	2.3396e-07	Critial_ill_COVID_GWAS	CODING_TRANSCRIPT_INTRON_VARIANT
rs581342	1	156095466	C	T	0.090245	0.017531	2.6355e-07	Hospitalized_COVID_GWAS	CODING_TRANSCRIPT_INTRON_VARIANT
rs2924480	11	34529831	C	T	-0.11648	0.022682	2.817e-07	Critial_ill_COVID_GWAS	CODING_TRANSCRIPT_INTRON_VARIANT
rs7960611	12	10230416	A	G	-0.1584	0.031029	3.3086e-07	Critial_ill_COVID_GWAS	CODING_TRANSCRIPT_INTRON_VARIANT
rs76423999	5	1098067	A	T	0.18412	0.036282	3.8813e-07	Critial_ill_COVID_GWAS	CODING_TRANSCRIPT_INTRON_VARIANT
rs732990	2	26842146	G	C	0.056389	0.01127	5.6358e-07	Hospitalized_COVID_GWAS	CODING_TRANSCRIPT_INTRON_VARIANT
rs117169628	16	89262657	A	G	0.081201	0.016244	5.77e-07	Hospitalized_COVID_GWAS	SYNONYMOUS_VARIANT
rs72711165	8	125336564	C	T	0.18279	0.036643	6.0907e-07	Hospitalized_COVID_GWAS	CODING_TRANSCRIPT_INTRON_VARIANT
rs13179014	5	35693227	C	A	-0.061249	0.01228	6.1057e-07	Hospitalized_COVID_GWAS	CODING_TRANSCRIPT_INTRON_VARIANT
rs78313563	22	19136365	A	G	0.40873	0.082189	6.5914e-07	Critial_ill_COVID_GWAS	UPSTREAM_GENE_VARIANT
rs72655853	8	73985608	G	A	0.22523	0.045722	8.3915e-07	Critial_ill_COVID_GWAS	CODING_TRANSCRIPT_INTRON_VARIANT
rs9577395	13	113534984	G	C	0.064829	0.013174	8.6068e-07	Hospitalized_COVID_GWAS,Critial_ill_COVID_GWAS	CODING_TRANSCRIPT_INTRON_VARIANT
rs76073397	16	11386452	C	T	0.14454	0.029508	9.6663e-07	Critial_ill_COVID_GWAS,Hospitalized_COVID_GWAS	INTERGENIC_VARIANT
rs9268576	6	32395641	C	T	0.095134	0.019446	9.9752e-07	Hospitalized_COVID_GWAS	INTERGENIC_VARIANT
rs8052423	16	89269178	T	G	0.13037	0.026653	1.0019e-06	Critial_ill_COVID_GWAS	UPSTREAM_GENE_VARIANT
rs9497053	6	145026256	A	G	-0.064841	0.013259	1.0064e-06	Hospitalized_COVID_GWAS	CODING_TRANSCRIPT_INTRON_VARIANT
rs55654108	3	101425703	G	A	-0.05662	0.011604	1.0636e-06	Hospitalized_COVID_GWAS	INTERGENIC_VARIANT
rs7671107	4	25449225	A	G	-0.064456	0.013218	1.0803e-06	Hospitalized_COVID_GWAS	INTERGENIC_VARIANT
rs60305836	16	61709381	C	A	0.086719	0.01785	1.1846e-06	Hospitalized_COVID_GWAS	CODING_TRANSCRIPT_INTRON_VARIANT
rs7579014	2	60707894	A	G	-0.05629	0.011616	1.2614e-06	Hospitalized_COVID_GWAS	CODING_TRANSCRIPT_INTRON_VARIANT
rs12567716	1	48197570	C	T	-0.090753	0.018856	1.4878e-06	Hospitalized_COVID_GWAS	INTERGENIC_VARIANT
rs5023077	12	133141973	C	T	-0.090901	0.018902	1.5172e-06	Critial_ill_COVID_GWAS	CODING_TRANSCRIPT_INTRON_VARIANT
rs915823	21	42851454	C	A	-0.066039	0.013787	1.6687e-06	Hospitalized_COVID_GWAS	CODING_TRANSCRIPT_INTRON_VARIANT
rs467843	5	64945715	G	A	-0.089724	0.018758	1.7259e-06	Critial_ill_COVID_GWAS	CODING_TRANSCRIPT_INTRON_VARIANT
rs6869036	5	180223327	T	C	0.25536	0.053429	1.7578e-06	Critial_ill_COVID_GWAS	FIVE_PRIME_UTR_INTRON_VARIANT
rs3746539	20	40702071	A	G	0.05405	0.011313	1.7723e-06	Hospitalized_COVID_GWAS	THREE_PRIME_UTR_EXON_VARIANT
rs1878527	2	133056313	C	T	-0.077457	0.016302	2.0215e-06	Hospitalized_COVID_GWAS	INTERGENIC_VARIANT
rs7089827	10	60157611	T	C	-0.14471	0.030466	2.0338e-06	Critial_ill_COVID_GWAS	THREE_PRIME_UTR_EXON_VARIANT
rs10129899	14	104330432	A	C	-0.057002	0.012039	2.1916e-06	Hospitalized_COVID_GWAS	INTERGENIC_VARIANT
rs622568	7	54647894	C	A	0.11965	0.025458	2.6006e-06	Critial_ill_COVID_GWAS	INTERGENIC_VARIANT
rs60869999	17	1390948	T	A	0.059541	0.012729	2.9039e-06	Hospitalized_COVID_GWAS	CODING_TRANSCRIPT_INTRON_VARIANT
rs4830964	23	15515319	G	C	0.046578	0.0099677	2.9701e-06	Hospitalized_COVID_GWAS	SEQUENCE_VARIANT
rs11234800	11	86479407	C	G	-0.077173	0.016539	3.0702e-06	Hospitalized_COVID_GWAS	INTERGENIC_VARIANT
rs75505823	12	57540956	T	G	-0.20852	0.044692	3.0745e-06	Critial_ill_COVID_GWAS	CODING_TRANSCRIPT_INTRON_VARIANT
rs7605877	2	88559025	C	T	-0.071053	0.015284	3.3369e-06	Hospitalized_COVID_GWAS	INTERGENIC_VARIANT
rs62200027	20	6469515	A	G	-0.053006	0.011403	3.3456e-06	Hospitalized_COVID_GWAS,Critial_ill_COVID_GWAS	NON_CODING_TRANSCRIPT_INTRON_VARIANT
rs9461128	6	10753875	C	T	0.13046	0.028096	3.4269e-06	Hospitalized_COVID_GWAS	CODING_TRANSCRIPT_INTRON_VARIANT
rs34488998	8	63408372	A	G	0.1355	0.029194	3.4644e-06	Hospitalized_COVID_GWAS	CODING_TRANSCRIPT_INTRON_VARIANT
rs1453205	2	19901073	T	C	0.096992	0.020944	3.6368e-06	Critial_ill_COVID_GWAS	INTERGENIC_VARIANT
rs10086829	8	121149129	A	G	-0.097352	0.021077	3.8599e-06	Critial_ill_COVID_GWAS	FIVE_PRIME_UTR_INTRON_VARIANT
rs2284028	22	37265172	C	A	0.31271	0.067942	4.1737e-06	Critial_ill_COVID_GWAS	CODING_TRANSCRIPT_INTRON_VARIANT
