## Supplemental Table 8 for "A Phenome-Wide Association Study of genes associated with COVID-19 severity reveals shared genetics with complex diseases in the Million Veteran Program"

### Sheet: S8 Table
S8 Table. Ancestry specific comparision of PheWAS results.
Associations identified in AFR ancestry only
ID	SNP	Gene	Phecode	Phenotype Description	Disease Category	P	OR	Cases	Controls
1:156095466:T:C	rs581342	LMNA	288.11	Neutropenia	hematopoietic	P_AFR: 4.09534e-13 P_EUR: 0.240027 P_HIS: 8.84052e-06	OR_AFR: 1.29928 OR_EUR: 1.05282 OR_HIS: 1.65213	Cases_AFR: 1788 Cases_EUR: 3855 Cases_HIS: 308	Controls_AFR: 113277 Controls_EUR: 438702 Controls_HIS: 49162
1:156095466:T:C	rs581342	LMNA	288.1	Decreased white blood cell count	hematopoietic	P_AFR: 3.5542e-19 P_EUR: 0.0199191 P_HIS: 0.000554624	OR_AFR: 1.26857 OR_EUR: 1.08216 OR_HIS: 1.37562	Cases_AFR: 3329 Cases_EUR: 6341 Cases_HIS: 521	Controls_AFR: 110550 Controls_EUR: 433491 Controls_HIS: 48672
1:156095466:T:C	rs581342	LMNA	288.2	Elevated white blood cell count	hematopoietic	P_AFR: 7.62423e-15 P_EUR: 0.519694 P_HIS: 0.195224	OR_AFR: 0.796701 OR_EUR: 0.983282 OR_HIS: 0.898896	Cases_AFR: 2573 Cases_EUR: 11696 Cases_HIS: 935	Controls_AFR: 109477 Controls_EUR: 414052 Controls_HIS: 46985
1:156095466:T:C	rs581342	LMNA	288	Diseases of white blood cells	hematopoietic	P_AFR: 1.24708e-10 P_EUR: 0.446134 P_HIS: 0.181376	OR_AFR: 0.856785 OR_EUR: 0.983355 OR_HIS: 0.912789	Cases_AFR: 3869 Cases_EUR: 16687 Cases_HIS: 1345	Controls_AFR: 106932 Controls_EUR: 405134 Controls_HIS: 46166
6:32395641:T:C	rs9268576	HLA-DRA	242	Thyrotoxicosis with or without goiter	endocrine/metabolic	P_AFR: 6.08085e-07 P_EUR: 0.0172355 P_HIS: 0.00334703	OR_AFR: 1.24422 OR_EUR: 1.10206 OR_HIS: 1.30231	Cases_AFR: 2435 Cases_EUR: 5291 Cases_HIS: 594	Controls_AFR: 112875 Controls_EUR: 436453 Controls_HIS: 48773
Associations identified in EUR ancestry only
ID	SNP	Gene	Phecode	Phenotype Description	Disease Category	P	OR	Cases	Controls
6:31121232:T:C	rs111837807	CCHCR1	8.52	Intestinal infection due to C. difficile	infectious diseases	P_EUR: 2.50423e-08 P_AFR: 0.618363 P_HIS: 0.0354811	OR_EUR: 1.22048 OR_AFR: 1.05395 OR_HIS: 0.774316	Cases_EUR: 4452 Cases_AFR: 892 Cases_HIS: 377	Controls_EUR: 437817 Controls_AFR: 114867 Controls_HIS: 49037
6:31121232:T:C	rs111837807	CCHCR1	8.5	Bacterial enteritis	infectious diseases	P_EUR: 2.54066e-07 P_AFR: 0.946557 P_HIS: 0.109038	OR_EUR: 1.1895 OR_AFR: 1.00645 OR_HIS: 0.8495	Cases_EUR: 5136 Cases_AFR: 1125 Cases_HIS: 499	Controls_EUR: 435593 Controls_AFR: 114079 Controls_HIS: 48621
6:31121232:T:C	rs111837807	CCHCR1	8	Intestinal infection	infectious diseases	P_EUR: 8.72194e-06 P_AFR: 0.784131 P_HIS: 0.0370244	OR_EUR: 1.12519 OR_AFR: 1.01886 OR_HIS: 0.854747	Cases_EUR: 8767 Cases_AFR: 2232 Cases_HIS: 932	Controls_EUR: 422476 Controls_AFR: 109427 Controls_HIS: 46816
6:31121232:T:C	rs111837807	CCHCR1	110.2	Dermatomycoses	infectious diseases	P_EUR: 8.1267e-07 P_AFR: 0.845898 P_HIS: 0.137048	OR_EUR: 1.26015 OR_AFR: 1.01434 OR_HIS: 1.14962	Cases_EUR: 2480 Cases_AFR: 1937 Cases_HIS: 515	Controls_EUR: 437309 Controls_AFR: 111647 Controls_HIS: 48299
6:31121232:T:C	rs111837807	CCHCR1	593.2	Microscopic hematuria	genitourinary	P_EUR: 4.33794e-09 P_AFR: 0.0420178 P_HIS: 0.00742643	OR_EUR: 1.11673 OR_AFR: 1.08913 OR_HIS: 1.12716	Cases_EUR: 17777 Cases_AFR: 5845 Cases_HIS: 2349	Controls_EUR: 413338 Controls_AFR: 106463 Controls_HIS: 45617
6:32395641:T:C	rs9268576	HLA-DRA	714.1	Rheumatoid arthritis	musculoskeletal	P_EUR: 1.66477e-07 P_AFR: 0.0170024 P_HIS: 0.0065771	OR_EUR: 0.837077 OR_AFR: 0.882732 OR_HIS: 0.7853	Cases_EUR: 9933 Cases_AFR: 2185 Cases_HIS: 899	Controls_EUR: 431500 Controls_AFR: 113076 Controls_HIS: 48409
6:33055355:A:G	rs9501257	HLA-DPB1	276.13	Hyperpotassemia	endocrine/metabolic	P_EUR: 4.6288e-07 P_AFR: 0.281367 P_HIS: 0.558438	OR_EUR: 1.10288 OR_AFR: 0.976052 OR_HIS: 0.964726	Cases_EUR: 15495 Cases_AFR: 4371 Cases_HIS: 1526	Controls_EUR: 412938 Controls_AFR: 108057 Controls_HIS: 46746
6:33055355:A:G	rs9501257	HLA-DPB1	690.1	Seborrheic dermatitis	dermatologic	P_EUR: 5.30014e-19 P_AFR: 0.115702 P_HIS: 0.926648	OR_EUR: 0.868654 OR_AFR: 0.963019 OR_HIS: 0.995199	Cases_EUR: 28601 Cases_AFR: 3823 Cases_HIS: 1912	Controls_EUR: 393028 Controls_AFR: 109295 Controls_HIS: 46026
6:33055355:A:G	rs9501257	HLA-DPB1	690	Erythematosquamous dermatosis	dermatologic	P_EUR: 6.61372e-19 P_AFR: 0.106141 P_HIS: 0.950316	OR_EUR: 0.869445 OR_AFR: 0.962253 OR_HIS: 0.996758	Cases_EUR: 28814 Cases_AFR: 3871 Cases_HIS: 1924	Controls_EUR: 392229 Controls_AFR: 109101 Controls_HIS: 45949
6:33055355:A:G	rs9501257	HLA-DPB1	695.3	Rosacea	dermatologic	P_EUR: 4.07706e-16 P_AFR: 0.228336 P_HIS: 0.460002	OR_EUR: 0.831469 OR_AFR: 0.912255 OR_HIS: 0.940871	Cases_EUR: 13928 Cases_AFR: 374 Cases_HIS: 835	Controls_EUR: 423262 Controls_AFR: 115879 Controls_HIS: 48441
9:136149229:T:C	rs505922	ABO	214.1	Lipoma of skin and subcutaneous tissue	neoplasms	P_EUR: 1.06681e-09 P_AFR: 0.00101664 P_HIS: 0.193101	OR_EUR: 1.11491 OR_AFR: 1.09857 OR_HIS: 1.07226	Cases_EUR: 6976 Cases_AFR: 2672 Cases_HIS: 905	Controls_EUR: 429395 Controls_AFR: 110946 Controls_HIS: 47871
9:136149229:T:C	rs505922	ABO	286.7	Other and unspecified coagulation defects	hematopoietic	P_EUR: 1.15611e-17 P_AFR: 0.00105141 P_HIS: 0.660785	OR_EUR: 1.19875 OR_AFR: 1.16404 OR_HIS: 1.04004	Cases_EUR: 4831 Cases_AFR: 986 Cases_HIS: 327	Controls_EUR: 436086 Controls_AFR: 114439 Controls_HIS: 48973
9:136149229:T:C	rs505922	ABO	444	Arterial embolism and thrombosis	circulatory system	P_EUR: 3.10134e-09 P_AFR: 4.97539e-06 P_HIS: 0.218421	OR_EUR: 1.15159 OR_AFR: 1.24712 OR_HIS: 1.14294	Cases_EUR: 3852 Cases_AFR: 895 Cases_HIS: 209	Controls_EUR: 437500 Controls_AFR: 114632 Controls_HIS: 49234
9:136149229:T:C	rs505922	ABO	531.4	Peptic ulcer site unspecified	digestive	P_EUR: 5.35687e-14 P_AFR: 0.000102624 P_HIS: 0.055748	OR_EUR: 0.883446 OR_AFR: 0.895962 OR_HIS: 0.890714	Cases_EUR: 8875 Cases_AFR: 2901 Cases_HIS: 778	Controls_EUR: 429362 Controls_AFR: 111295 Controls_HIS: 48148
9:136149229:T:C	rs505922	ABO	531	Peptic ulcer (excl. esophageal)	digestive	P_EUR: 6.13211e-22 P_AFR: 5.49228e-05 P_HIS: 0.0065564	OR_EUR: 0.886723 OR_AFR: 0.913817 OR_HIS: 0.88411	Cases_EUR: 15670 Cases_AFR: 4711 Cases_HIS: 1423	Controls_EUR: 418556 Controls_AFR: 108518 Controls_HIS: 47144
9:136154867:G:T	rs495828	ABO	286.7	Other and unspecified coagulation defects	hematopoietic	P_EUR: 1.78135e-17 P_AFR: 0.00472686 P_HIS: 0.291897	OR_EUR: 1.22232 OR_AFR: 1.19198 OR_HIS: 1.11358	Cases_EUR: 4831 Cases_AFR: 986 Cases_HIS: 327	Controls_EUR: 436086 Controls_AFR: 114439 Controls_HIS: 48973
9:136154867:G:T	rs495828	ABO	286	Coagulation defects	hematopoietic	P_EUR: 4.42825e-24 P_AFR: 1.53226e-05 P_HIS: 0.295062	OR_EUR: 1.17176 OR_AFR: 1.18811 OR_HIS: 1.07476	Cases_EUR: 11435 Cases_AFR: 2466 Cases_HIS: 747	Controls_EUR: 423684 Controls_AFR: 111584 Controls_HIS: 48164
9:136154867:G:T	rs495828	ABO	415.2	Chronic pulmonary heart disease	circulatory system	P_EUR: 2.47361e-10 P_AFR: 0.116745 P_HIS: 0.0422309	OR_EUR: 1.11112 OR_AFR: 1.06173 OR_HIS: 1.15695	Cases_EUR: 10361 Cases_AFR: 2935 Cases_HIS: 656	Controls_EUR: 424430 Controls_AFR: 110864 Controls_HIS: 48302
9:136154867:G:T	rs495828	ABO	444	Arterial embolism and thrombosis	circulatory system	P_EUR: 3.37683e-08 P_AFR: 0.127541 P_HIS: 0.433957	OR_EUR: 1.1589 OR_AFR: 1.10731 OR_HIS: 1.10431	Cases_EUR: 3852 Cases_AFR: 895 Cases_HIS: 209	Controls_EUR: 437500 Controls_AFR: 114632 Controls_HIS: 49234
9:136154867:G:T	rs495828	ABO	451	Phlebitis and thrombophlebitis	circulatory system	P_EUR: 1.42745e-29 P_AFR: 1.42509e-05 P_HIS: 0.000762949	OR_EUR: 1.33878 OR_AFR: 1.28225 OR_HIS: 1.42596	Cases_EUR: 3834 Cases_AFR: 1114 Cases_HIS: 265	Controls_EUR: 435594 Controls_AFR: 113486 Controls_HIS: 48950
9:136154867:G:T	rs495828	ABO	454.11	Varicose veins of lower extremity, symptomtic	circulatory system	P_EUR: 1.52188e-09 P_AFR: 0.00201003 P_HIS: 0.397338	OR_EUR: 1.11152 OR_AFR: 1.16911 OR_HIS: 1.06197	Cases_EUR: 9315 Cases_AFR: 1528 Cases_HIS: 704	Controls_EUR: 428463 Controls_AFR: 113740 Controls_HIS: 48388
9:136154867:G:T	rs495828	ABO	454.1	Varicose veins of lower extremity	circulatory system	P_EUR: 3.29403e-14 P_AFR: 0.000757879 P_HIS: 0.651972	OR_EUR: 1.10942 OR_AFR: 1.14169 OR_HIS: 1.02451	Cases_EUR: 15530 Cases_AFR: 2598 Cases_HIS: 1278	Controls_EUR: 418557 Controls_AFR: 111891 Controls_HIS: 47414
9:136154867:G:T	rs495828	ABO	531.4	Peptic ulcer, site unspecified	digestive	P_EUR: 1.60483e-08 P_AFR: 0.00155594 P_HIS: 0.721674	OR_EUR: 0.898221 OR_AFR: 0.878735 OR_HIS: 0.975555	Cases_EUR: 8875 Cases_AFR: 2901 Cases_HIS: 778	Controls_EUR: 429362 Controls_AFR: 111295 Controls_HIS: 48148
11:1241221:G:T	rs35705950	MUC5B	509.8	Dependence on respirator [Ventilator] or supplemental oxygen	respiratory	P_EUR: 1.72904e-10 P_AFR: 0.805308 P_HIS: 0.000375924	OR_EUR: 1.16645 OR_AFR: 0.96843 OR_HIS: 1.42183	Cases_EUR: 8142 Cases_AFR: 1422 Cases_HIS: 539	Controls_EUR: 429603 Controls_AFR: 113565 Controls_HIS: 48574
11:1241221:G:T	rs35705950	MUC5B	1013	Asphyxia and hypoxemia	NA	P_EUR: 2.79387e-07 P_AFR: 0.464803 P_HIS: 0.0279936	OR_EUR: 1.10439 OR_AFR: 1.0877 OR_HIS: 1.20447	Cases_EUR: 13409 Cases_AFR: 1632 Cases_HIS: 869	Controls_EUR: 417950 Controls_AFR: 112498 Controls_HIS: 47894
17:43785349:T:C	rs61667602	CRHR1	332	Parkinson's disease	neurological	P_EUR: 2.50991e-08 P_AFR: 0.822831 P_HIS: 0.0056556	OR_EUR: 0.894755 OR_AFR: 0.977618 OR_HIS: 0.778007	Cases_EUR: 7871 Cases_AFR: 612 Cases_HIS: 520	Controls_EUR: 435806 Controls_AFR: 115718 Controls_HIS: 49068
17:43785349:T:C	rs61667602	CRHR1	502	Postinflammatory pulmonary fibrosis	respiratory	P_EUR: 3.91364e-11 P_AFR: 0.118329 P_HIS: 0.0693489	OR_EUR: 0.849384 OR_AFR: 0.871424 OR_HIS: 0.826513	Cases_EUR: 5225 Cases_AFR: 893 Cases_HIS: 387	Controls_EUR: 433955 Controls_AFR: 114487 Controls_HIS: 49002
17:43785349:T:C	rs61667602	CRHR1	504	Other alveolar and parietoalveolar pneumonopathy	respiratory	P_EUR: 9.0975e-07 P_AFR: 0.755627 P_HIS: 0.241992	OR_EUR: 0.871493 OR_AFR: 0.969845 OR_HIS: 0.873216	Cases_EUR: 3991 Cases_AFR: 661 Cases_HIS: 300	Controls_EUR: 438702 Controls_AFR: 115311 Controls_HIS: 49232
17:44162597:C:A	rs8080583	KANSL1	332	Parkinson's disease	neurological	P_EUR: 1.14735e-08 P_AFR: 0.486021 P_HIS: 0.057178	OR_EUR: 0.892481 OR_AFR: 1.04492 OR_HIS: 0.853072	Cases_EUR: 7871 Cases_AFR: 612 Cases_HIS: 520	Controls_EUR: 435806 Controls_AFR: 115718 Controls_HIS: 49068
17:44162597:C:A	rs8080583	KANSL1	502	Postinflammatory pulmonary fibrosis	respiratory	P_EUR: 5.04199e-11 P_AFR: 0.656515 P_HIS: 0.283488	OR_EUR: 0.850495 OR_AFR: 1.02352 OR_HIS: 0.901752	Cases_EUR: 5225 Cases_AFR: 893 Cases_HIS: 387	Controls_EUR: 433955 Controls_AFR: 114487 Controls_HIS: 49002
17:44162597:C:A	rs8080583	KANSL1	504	Other alveolar and parietoalveolar pneumonopathy	respiratory	P_EUR: 9.24298e-07 P_AFR: 0.37441 P_HIS: 0.429464	OR_EUR: 0.871797 OR_AFR: 1.0551 OR_HIS: 0.918159	Cases_EUR: 3991 Cases_AFR: 661 Cases_HIS: 300	Controls_EUR: 438702 Controls_AFR: 115311 Controls_HIS: 49232
17:44826056:C:G	rs9896243	NSF	502	Postinflammatory pulmonary fibrosis	respiratory	P_EUR: 1.60269e-09 P_AFR: 0.776986 P_HIS: 0.347979	OR_EUR: 0.857989 OR_AFR: 0.979157 OR_HIS: 0.907773	Cases_EUR: 5225 Cases_AFR: 893 Cases_HIS: 387	Controls_EUR: 433955 Controls_AFR: 114487 Controls_HIS: 49002
17:44826056:C:G	rs9896243	NSF	504	Other alveolar and parietoalveolar pneumonopathy	respiratory	P_EUR: 1.44068e-07 P_AFR: 0.300615 P_HIS: 0.696784	OR_EUR: 0.858546 OR_AFR: 1.0904 OR_HIS: 0.95649	Cases_EUR: 3991 Cases_AFR: 661 Cases_HIS: 300	Controls_EUR: 438702 Controls_AFR: 115311 Controls_HIS: 49232
19:10466123:C:T	rs11085727	TYK2	696.41	Psoriasis vulgaris	dermatologic	P_EUR: 4.99255e-20 P_AFR: 0.0117106 P_HIS: 0.130348	OR_EUR: 0.884296 OR_AFR: 0.857683 OR_HIS: 0.933299	Cases_EUR: 14912 Cases_AFR: 1511 Cases_HIS: 1369	Controls_EUR: 424764 Controls_AFR: 114268 Controls_HIS: 47822
19:10466123:C:T	rs11085727	TYK2	696.42	Psoriatic arthropathy	dermatologic	P_EUR: 3.38494e-11 P_AFR: 0.109029 P_HIS: 0.224433	OR_EUR: 0.81673 OR_AFR: 0.757829 OR_HIS: 0.890072	Cases_EUR: 2916 Cases_AFR: 203 Cases_HIS: 308	Controls_EUR: 442236 Controls_AFR: 116347 Controls_HIS: 49371
19:10466123:C:T	rs11085727	TYK2	696.4	Psoriasis	dermatologic	P_EUR: 2.92667e-21 P_AFR: 0.0173018 P_HIS: 0.0678364	OR_EUR: 0.882918 OR_AFR: 0.867447 OR_HIS: 0.92138	Cases_EUR: 15547 Cases_AFR: 1558 Cases_HIS: 1427	Controls_EUR: 424019 Controls_AFR: 114155 Controls_HIS: 47754
19:10466123:C:T	rs11085727	TYK2	696	Psoriasis and related disorders	dermatologic	P_EUR: 2.47229e-19 P_AFR: 0.0159126 P_HIS: 0.0860597	OR_EUR: 0.889949 OR_AFR: 0.874105 OR_HIS: 0.927265	Cases_EUR: 15958 Cases_AFR: 1787 Cases_HIS: 1480	Controls_EUR: 422713 Controls_AFR: 113485 Controls_HIS: 47553
20:6469515:G:A	rs62200027	CASC20	377.3	Optic neuritis/neuropathy	sense organs	P_EUR: 1.23162e-07 P_AFR: 0.788484 P_HIS: 0.151998	OR_EUR: 1.13508 OR_AFR: 1.01738 OR_HIS: 1.13001	Cases_EUR: 4113 Cases_AFR: 1154 Cases_HIS: 314	Controls_EUR: 437419 Controls_AFR: 114004 Controls_HIS: 49014
20:6469515:G:A	rs62200027	CASC20	604.3	Peyronie's disease	genitourinary	P_EUR: 7.41381e-07 P_AFR: 0.136268 P_HIS: 0.598649	OR_EUR: 1.16898 OR_AFR: 1.18195 OR_HIS: 0.946114	Cases_EUR: 2340 Cases_AFR: 339 Cases_HIS: 209	Controls_EUR: 442176 Controls_AFR: 116048 Controls_HIS: 49424
