## Supplemental Table 9 for "A Phenome-Wide Association Study of genes associated with COVID-19 severity reveals shared genetics with complex diseases in the Million Veteran Program"

### Sheet: S9 Table
S9 Table. Ancestry specific comparison of association between rs581342 and median values of neutrophil fraction and white blood cell counts.
Laboratory Measure	SNP	Gene	MAF	P	Beta	Sample Size
Neutrophil fraction (Median)	rs581342-C	LMNA	AFR: 0.55 EUR: 0.07 HIS: 0.09	AFR: 1e-300 EUR: 0.005 HIS: 7.20e-13	AFR: -1.84 EUR: -0.09 HIS: -0.67	AFR: 81,462 EUR: 333,591 HIS: 37,411
While Blood Cell Counts (Median)	rs581342-C	LMNA	AFR: 0.56 EUR: 0.07 HIS: 0.1	AFR: 1e-300 EUR: 2.63e-18 HIS: 3.9e-20	AFR: -0.34 EUR: -0.06 HIS: -0.1	AFR: 108,410 EUR: 401,702 HIS: 42,687
